# Extracting clinical chief complaints from patient-physician conversations with a symbolic reasoning model

**DOI:** 10.64898/2025.12.10.25341937

**Authors:** Vivek Kanpa, David D’Onofrio, Nandini Samanta, Mikio Tada, Shrey Patel

**Author notes:** Corresponding Author: Vivek Kanpa, Postal Address: 50 E 98 Street, New York, NY 10029. These authors contributed equally to this work (Vivek Kanpa, David D’Onofrio).

## Abstract

Generative artificial intelligence (GenAI) applications have been at the forefront of clinical documentation assistants, aiming to reduce physician notetaking burden. However, GenAI systems are resource-intensive, and deployment in low-resource healthcare settings can be challenging and cost prohibitive. We present a symbolic reasoning model (SRM) for detecting chief complaints from clinical conversations and evaluate it against two large language models (LLMs), Gemma2-9b and Llama3.3-70B-Versatile. We use a benchmarking dataset of simulated doctor-patient conversations to develop an SRM leveraging proximity-based keywords and Zipf’s Law to extract complaints. Three physicians from different hospital systems evaluate the accuracy and clinical utility of the LLMs and SRM. The SRM achieves comparable or superior performance to LLMs across three conversational modalities of varying complexity (cross-modality mean utility score: 5.77 ± 0.78 out of 10). Runtime analyses demonstrated that the SRM executes substantially faster than LLMs, though with higher local RAM usage, contrasted with the cloud-based execution of LLMs. Conversational adjustments by physicians to acknowledge a third-party scribe system substantially improved utility of SRM-detected complaints. These findings support SRM integration as a plausible solution for automating documentation in under-resourced healthcare environments.
