## supplementary data for "Extracting clinical chief complaints from patient-physician conversations with a symbolic reasoning model"

	Predicted Chief Complaint	model	conversation	SK_accuracy	SK_utility	PD_accuracy	PD_utility	EC_accuracy	EC_utility	word_count	num_pos
0	"...a minimal cough and sore throat..."	Gemma2-9b	aci	False	1.0	False	3	False	3.0	7	0
1	"...it just happens occasionally less than once a day when i'm walking all of a sudden it is kind of like gives out and i think here i'm going to fall..."	Llama3.3-70B-Versatile	aci	False	1.0	False	2	False	2.0	31	0
2	"...so we have seen everybody, really. we are just here to make sure that her kidneys are looking good right now."	Llama3.3-70B-Versatile	virtscribe	False	3.0	True	9	True	4.0	21	2
3	"Chest pains"	Llama3.3-70B-Versatile (succinct)	virtscribe	False	1.0	True	10	True	7.0	2	2
4	"I just kind of have a minimal cough and a sore throat"	Llama3.3-70B-Versatile	aci	False	1.0	False	3	False	3.0	12	0
5	"I tried, um, putting ice on it. uh, and then I- I've been taking ibuprofen, but it's still very painful."	Llama3.3-70B-Versatile	virtassist	False	1.0	False	3	False	3.0	20	0
6	"I was having chest pains, but it stopped after four days, and I haven't had any since then."	Llama3.3-70B-Versatile	virtscribe	False	1.0	True	7	True	4.0	18	2
7	"I was walking up and down the stairs... and then all of a sudden I just my wrist started to hurt real bad and it got real swollen."	Llama3.3-70B-Versatile	aci	False	2.0	True	10	True	7.0	28	2
8	"I'm doing a little okay i guess i'm just out of breath a little bit..."	Llama3.3-70B-Versatile	aci	False	1.0	False	3	False	1.0	15	0
9	"I've been having this sharp pain on the right side of my abdomen below my ribs for the last several days"	Gemma2-9b (succinct)	aci	True	10.0	True	10	True	6.0	23	3
10	"I've been having this sharp pain on the right side of my abdomen below my ribs for the last several days..."	Llama3.3-70B-Versatile	aci	True	10.0	True	10	True	5.0	21	3
11	"Left knee pain"	Llama3.3-70B-Versatile (succinct)	aci	True	10.0	True	10	True	10.0	3	3
12	"My pcp told me that I had some abnormal lab work and why she wanted me to be seen by you today."	Llama3.3-70B-Versatile	aci	False	1.0	True	3	True	4.0	22	2
13	"Nonhealing foot ulcer"	Llama3.3-70B-Versatile (succinct)	aci	True	10.0	True	10	True	10.0	3	3
14	"Right knee pain"	Llama3.3-70B-Versatile (succinct)	aci	True	10.0	True	10	True	10.0	3	3
15	"Right knee pain"	Llama3.3-70B-Versatile (succinct)	virtassist	True	10.0	True	10	True	10.0	3	3
16	"So i'm really getting fed up with these headaches . i've been trying my best to deal with them but they've been going on for months now and i'm really struggling."	Llama3.3-70B-Versatile	virtscribe	False	1.0	True	7	False	5.0	31	1
17	"Sometimes if it's , uh , relatively humid , i'll struggle a little bit, and i might feel a little bit of pounding in my chest."	Gemma2-9b	virtassist	False	1.0	False	6	False	4.0	27	0
18	"Wrist started to hurt real bad"	Llama3.3-70B-Versatile (succinct)	aci	False	5.0	True	10	True	6.0	6	2
19	"abnormal lab work"	Llama3.3-70B-Versatile (succinct)	aci	False	1.0	True	5	True	5.0	3	2
20	"and it kind of bent it back a bit"	Gemma2-9b (succinct)	virtassist	False	1.0	False	2	False	1.0	11	0
21	"feeling fatigued often"	Llama3.3-70B-Versatile (succinct)	virtscribe	False	1.0	True	7	False	5.0	3	1
22	"getting fed up with these headaches"	Llama3.3-70B-Versatile (succinct)	virtscribe	False	1.0	True	5	False	3.0	6	1
23	"i , i just feel out of sorts lately . i do n't know if it's the change in the seasons or if we're just doing a lot of projects around the house and , and some , some construction on our own . i'm just feeling out of it . lack of , uh , energy . i'm just so tired and fatigued , and i feel kinda ... i feel lightheaded every once in a while ."	Gemma2-9b	virtassist	False	1.0	False	4	True	3.0	81	1
24	"i did an a pain in my chest but i did n't think anything of it"	Gemma2-9b (succinct)	aci	False	1.0	False	3	False	3.0	19	0
25	"i did n't think anything of it and i just kept on going and then all of a sudden i'm here"	Gemma2-9b	aci	False	1.0	False	1	False	1.0	22	0
26	"i do tend to get infections but i do n't know i i'm so used to it so i do n't know if this is more than usual"	Gemma2-9b (succinct)	aci	False	1.0	True	4	False	5.0	30	1
27	"i first noticed it when i put on a pair of shoes that were little bit too tight i felt some burning and some stinging and looked down and saw a blister".	Gemma2-9b	aci	False	5.0	True	7	True	4.0	35	2
28	"i i do tend to get infections but i do n't know i i'm so used to it so i do n't know if this is more than usual in the wintertime i get a lot of colds and they do seem to i always say that my colds kind of linger for a long time but i do n't know if it's more than usual"	Gemma2-9b	aci	False	1.0	True	4	False	1.0	68	1
29	"i just feel out of sorts lately...i'm just so tired and fatigued, and i feel kinda...i feel lightheaded..."	Gemma2-9b (succinct)	virtassist	False	1.0	False	4	False	2.0	19	0
30	"i really needed to see you three months ... three months ago , but this was your first available appointment . when i called to make the appointment , i was having chest pains , but it stopped after four days , and i have n't had any since then ."	Gemma2-9b (succinct)	virtscribe	False	1.0	True	8	True	1.0	53	2
31	"i thought i heard a pop when i moved and i had to lie down for about an hour before it actually relieved the pain . and then it's been a little stiff ever since . and this was- what , so today's tuesday . this was saturday morning ."	Llama3.3-70B-Versatile	virtassist	False	1.0	False	3	False	2.0	50	0
32	"i was just doing some work on my property and i i accidentally slipped and fell down"	Gemma2-9b (succinct)	aci	False	1.0	False	7	False	3.0	18	0
33	"i was you know i was just doing some work on my property and i i accidentally slipped and fell down and i just still having some knee issues"	Gemma2-9b	aci	False	2.0	True	8	True	4.0	30	2
34	"i'm doing alright aside from this elbow pain"	Llama3.3-70B-Versatile	aci	False	1.0	True	8	True	7.0	8	2
35	"i'm doing alright aside from this elbow pain"	Gemma2-9b	aci	True	8.0	True	8	True	7.0	9	3
36	"i'm doing okay aside from this left shoulder pain that i've been having"	Llama3.3-70B-Versatile	aci	True	10.0	True	10	True	8.0	13	3
37	"i'm doing okay aside from this left shoulder pain that i've been having"	Gemma2-9b (succinct)	aci	False	3.0	True	10	True	7.0	14	2
38	"i'm doing okay aside from this left shoulder pain that i've been having"	Gemma2-9b	aci	False	3.0	True	10	True	7.0	14	2
39	"i'm doing okay except for my knee"	Gemma2-9b	virtassist	False	3.0	True	8	True	7.0	9	2
40	"i'm doing okay except for my knee."	Llama3.3-70B-Versatile	virtassist	False	5.0	True	8	True	6.0	7	2
41	"i'm just feeling out of it. lack of... energy."	Llama3.3-70B-Versatile (succinct)	virtassist	False	1.0	False	2	True	5.0	9	1
42	"i'm just out of breath a little bit"	Llama3.3-70B-Versatile (succinct)	aci	False	1.0	False	1	False	4.0	8	0
43	"i'm really getting fed up with these headaches . i've been trying my best to deal with them but they've been going on for months now and i'm really struggling ."	Gemma2-9b	virtscribe	False	1.0	True	7	False	3.0	32	1
44	"i'm really getting fed up with these headaches"	Gemma2-9b (succinct)	virtscribe	False	1.0	True	5	False	2.0	10	1
45	"i've been doing a lot of pottery and over the past week i then started to develop this elbow pain"	Gemma2-9b (succinct)	aci	False	5.0	True	8	True	8.0	21	2
46	"i've been feeling fatigued often during the day, and even feverish with chills at times. when i try to be active i like i ca n't catch my breath and i feel like i'm wheezing. i've had some headaches too, which is not like me."	Llama3.3-70B-Versatile	virtscribe	False	1.0	False	3	False	2.0	45	0
47	"i've got a tick bite around my knee and and it's been it's been over a week and and just it just burns and just quite annoying"	Llama3.3-70B-Versatile	aci	True	10.0	True	10	True	7.0	27	3
48	"it hurts like in , in , in the inside of my knee ."	Gemma2-9b (succinct)	virtassist	False	5.0	True	10	True	4.0	17	2
49	"it it's the left knee and it just happens occasionally less than once a day when i'm walking all of a sudden it is kind of like gives out "	Gemma2-9b	aci	False	1.0	True	10	True	5.0	32	2
50	"it just burns and just quite annoying"	Gemma2-9b (succinct)	aci	False	1.0	False	4	False	2.0	8	0
51	"it just burns and just quite annoying"	Gemma2-9b	aci	False	2.0	False	4	False	2.0	9	0
52	"it just burns"	Llama3.3-70B-Versatile (succinct)	aci	False	1.0	False	4	False	2.0	3	0
53	"it just happens occasionally...when i'm walking all of a sudden it is kind of like gives out"	Gemma2-9b (succinct)	aci	False	1.0	True	6	False	4.0	19	1
54	"it's almost like throbbing it's almost like there is a fire poker in the bottom of my foot..."	Llama3.3-70B-Versatile	aci	False	1.0	True	8	False	5.0	18	1
55	"it's been pretty good , and everything's managed and maintained . um , still kind of working with my hypertension . that's been a little bit more of a struggle than anything ."	Gemma2-9b (succinct)	virtassist	False	1.0	False	6	False	3.0	35	0
56	"it's just not right"	Gemma2-9b (succinct)	aci	False	1.0	False	1	False	1.0	5	0
57	"it's just really along my wrist"	Gemma2-9b	aci	False	1.0	True	6	True	6.0	8	2
58	"just kind of have a minimal cough and a sore throat"	Gemma2-9b (succinct)	aci	False	1.0	True	4	False	3.0	12	1
59	"left shoulder pain"	Llama3.3-70B-Versatile (succinct)	aci	True	10.0	True	10	True	10.0	3	3
60	"minimal cough and a sore throat"	Llama3.3-70B-Versatile (succinct)	aci	False	1.0	False	4	False	3.0	6	0
61	"my wife noticed that my dog was also smelling my socks a lot"	Gemma2-9b (succinct)	aci	False	1.0	False	2	False	1.0	14	0
62	"recently i tried to donate blood , around december i think , and they told me i was anemic , which is something i've been dealing with for a while , so it's not the first time i've been told i'm anemic ."	Gemma2-9b	virtscribe	False	1.0	True	8	True	3.0	45	2
63	"recently i tried to donate blood , around december i think , and they told me i was anemic"	Gemma2-9b (succinct)	virtscribe	False	3.0	True	9	True	7.0	20	2
64	"right finger hurting"	Llama3.3-70B-Versatile (succinct)	virtassist	True	10.0	True	10	True	8.0	3	3
65	"sharp pain on the right side"	Llama3.3-70B-Versatile (succinct)	aci	False	1.0	True	4	True	6.0	6	2
66	"she has seen an allergist, and also a neurologist ... who diagnosed her with this syndrome, because she still does n't walk and she was n't sitting by herself a year old"	Gemma2-9b	virtscribe	False	1.0	False	3	False	2.0	33	0
67	"she still does n't walk and she was n't sitting by herself a year old"	Gemma2-9b (succinct)	virtscribe	False	1.0	False	1	False	3.0	16	0
68	"she still doesn't walk"	Llama3.3-70B-Versatile (succinct)	virtscribe	False	1.0	False	1	False	1.0	4	0
69	"shortness of breath with exertion"	Llama3.3-70B-Versatile (succinct)	virtassist	False	1.0	False	3	False	3.0	5	0
70	"some back pain"	Llama3.3-70B-Versatile (succinct)	virtassist	True	10.0	True	10	True	9.0	3	3
71	"sometimes i , i regularly , uh , go for a run in the morning . that's my workout , and sometimes if it's , uh , relatively humid , i'll struggle a little bit , and i might feel a little bit of pounding in my chest ."	Llama3.3-70B-Versatile	virtassist	False	1.0	False	3	False	3.0	49	0
72	"this elbow pain"	Llama3.3-70B-Versatile (succinct)	aci	False	2.0	True	7			3	1
73	"uh , we were helping my daughter with some heavy equipment and lifted some boxes a little too quickly , and they were a little too heavy ."	Gemma2-9b	virtassist	False	1.0	False	6	False	3.0	30	0
74	"we were helping my daughter with some heavy equipment and lifted some boxes a little too quickly , and they were a little too heavy ."	Gemma2-9b (succinct)	virtassist	False	1.0	False	6	False	2.0	28	0
75	"well , i really needed to see you three months ... three months ago , but this was your first available appointment . when i called to make the appointment , i was having chest pains , but it stopped after four days , and i have n't had any since then ."	Gemma2-9b	virtscribe	False	1.0	True	8	True	5.0	55	2
76	"well , i was skiing over the weekend- and as i was , um , coming down the hill , i tried moguls , which jumping over those big hills , i tend to get my strap caught on my finger-"	Gemma2-9b	virtassist	True	7.0	True	4	True	3.0	42	3
77	"well i've been having this sharp pain on the right side of my abdomen below my ribs for the last several days"	Gemma2-9b	aci	True	8.0	True	10	True	6.0	23	3
78	"yeah i was you know i was just doing some work on my property and i i accidentally slipped and fell down and i just still having some knee issues"	Llama3.3-70B-Versatile	aci	False	5.0	True	10	True	8.0	30	2
79	annual exam	Symbolic Reasoning Model	virtassist	True	10.0	True	10	True	10.0	2	3
80	back pain	Symbolic Reasoning Model	virtassist	True	10.0	True	10	True	10.0	2	3
81	finger pain	Symbolic Reasoning Model	virtassist	False	5.0	True	8	True	6.0	2	2
82	follow-up during neo agit chemotherapy she was dia	Symbolic Reasoning Model	aci	False	1.0	True	2	True	6.0	8	2
83	follow-up of his chronic problems	Symbolic Reasoning Model	virtassist	False	1.0	True	10	True	7.0	5	2
84	heuristic_NA	Symbolic Reasoning Model	aci	False		False	1	False	1.0	1	0
85	heuristic_NA	Symbolic Reasoning Model	virtscribe	False	1.0	False	1	False	1.0	1	0
86	heuristic_NA	Symbolic Reasoning Model	aci	False	1.0	False	1	False	1.0	1	0
87	heuristic_NA	Symbolic Reasoning Model	aci	False	1.0	False	1	False	1.0	1	0
88	heuristic_NA	Symbolic Reasoning Model	aci	False	1.0	False	1	False	1.0	1	0
89	i , i just feel out of sorts lately ... i'm just feeling out of it . lack of , uh , energy . i'm just so tired and fatigued , and i feel kinda ... i feel lightheaded every once in a while .	Llama3.3-70B-Versatile	virtassist	False	1.0	False	4	True	5.0	45	1
90	knee pain	Symbolic Reasoning Model	virtassist	False	5.0	True	8	True	8.0	2	2
91	knee pain and you have a past medical history of h	Symbolic Reasoning Model	aci	False	5.0	True	8	True	8.0	11	2
92	knee pain can you tell me about it what's going	Symbolic Reasoning Model	aci	True	8.0	True	8	True	7.0	10	3
93	last several	Symbolic Reasoning Model	aci	False	1.0	False	1	False	1.0	2	0
94	long-standing iron deficiency anemia	Symbolic Reasoning Model	virtscribe	True	10.0	True	10	True	9.0	4	3
95	low immunoglobulin a level is that your	Symbolic Reasoning Model	aci	False	1.0	True	9	True	8.0	7	2
96	nonhealing foot ulcer on your right foot can you t	Symbolic Reasoning Model	aci	True	10.0	True	10	True	8.0	10	3
97	primary care provider ,	Symbolic Reasoning Model	virtscribe	False	1.0	False	1	False	1.0	4	0
98	referral from the er of esophagitis	Symbolic Reasoning Model	virtscribe	True	8.0	True	10	True	8.0	6	3
99	right elbow pain can you tell me can you can you t	Symbolic Reasoning Model	aci	True	10.0	True	10	True	7.0	12	3
